# Identifying effective behaviour change techniques in interventions for enhancing the implementation of school-based policies and/or practices to prevent chronic disease in students: a secondary analysis of a systematic review

**DOI:** 10.1101/2025.07.16.25331616

**Authors:** Daniel C.W. Lee, Kate M O’Brien, Justin Presseau, Serene Yoong, Sam McCrabb, Katrina McDiarmid, Christophe Lecathelinais, Luke Wolfenden, Rebecca K Hodder

## Abstract

School-based interventions can improve healthy eating, physical activity, and reduce tobacco, and/or alcohol use in students. Strategies to support implementation of these interventions have been found effective. However, a comprehensive understanding of the underlying active ingredients (e.g. behaviour change techniques (BCTs)) of this broad range of interventions remains unclear. This study aimed to describe and examine which BCTs within implementation strategies are linked to increased implementation of school-based interventions targeting healthy eating, physical activity, tobacco and/or alcohol use in students aged 5-18. A secondary analysis was conducted on 39 randomised controlled trials (RCTs) from a 2024 Cochrane review. Individual BCTs within the interventions and their implementation strategies were coded using the BCT taxonomy v1 and mapped to the Behaviour Change Technique Ontology (BCTO). Mode of delivery, setting, and source were also coded. Meta-regressions using random-effect models assessed the associations between identified BCTs (at the highest level of aggregation of the BCTO) and effective implementation of policies and/or practice (e.g. number of curriculum lessons taught) (PROSPERO: CRD42024569354). Eighty-four unique BCTs were identified and meta-regression analysis revealed that out of 14 highest level of aggregation BCTs, only one BCT, *Associative learning* (e.g. Prompt intended action) had a statistically significant association with increased implementation (standard mean difference 0.90, 95% confidence interval 0.08, 1.72; 30 trials). This suggests *Associative learning BCTs* could be prioritised in future school-based interventions to increase their implementation to address related implementation barriers. Opportunity remains to operationalise and evaluate underrepresented BCTs as part of novel implementation strategies in future studies.
