## Appendix F for "Identifying effective behaviour change techniques in interventions for enhancing the implementation of school-based policies and/or practices to prevent chronic disease in students: a secondary analysis of a systematic review"

### Sheet: Mode of Delivery
Mode of Delivery Ontology					Coded back-up				Coded as is
ID	Level 1 label	Level 2 label	Level 3 label	Level 4 label	Total	EBI	IS	Comparator	Total	EBI	IS	Comparator
BCIO:011001	Informational mode of delivery				73	27	39	7	17	7	8	2
BCIO:011002		Human interactional mode of delivery			57	20	37	0	21	6	15	0
BCIO:011003			Face to face mode of delivery		50	19	31	0	50	19	31	0
BCIO:011004			At-a-distance mode of delivery		24	3	21	0	24	3	21	0
BCIO:011005		Printed material mode of delivery			44	16	26	2	4	0	4	0
BCIO:011006			Letter mode of delivery		4	1	2	1	4	1	2	1
BCIO:011007			Public notice mode of delivery		20	11	9	0	20	11	9	0
BCIO:011008			Printed publication mode of delivery		36	12	23	1	37	12	24	1
BCIO:011009			Labelling mode of delivery		1	1	0	0	1	1	0	0
BCIO:011010		Electronic mode of delivery			40	12	25	3	10	2	7	1
BCIO:011011			Television mode of delivery		1	1	0	0	1	1	0	0
BCIO:011012			Mobile digital device mode of delivery		1	1	0	0	1	1	0	0
BCIO:011013			Computer mode of delivery		1	0	1	0	1	0	1	0
BCIO:011014			Electronic billboard mode of delivery		0	0	0	0	0	0	0	0
BCIO:011015			Wearable electronic device mode of delivery		0	0	0	0	0	0	0	0
BCIO:011016			Electronic environmental object mode of delivery		1	0	1	0	1	0	1	0
BCIO:011017			3-D projection mode of delivery		0	0	0	0	0	0	0	0
BCIO:011018			Virtual reality mode of delivery		0	0	0	0	0	0	0	0
BCIO:011019			Playable electronic storage mode of delivery		7	3	4	0	7	3	4	0
BCIO:011020			Radio broadcast mode of delivery		1	1	0	0	1	1	0	0
BCIO:011021			Call mode of delivery		24	2	21	1	2	0	2	0
BCIO:011022				Audio call mode of delivery	18	0	17	1	18	0	17	1
BCIO:011023				Video call mode of delivery	3	0	3	0	3	0	3	0
BCIO:011024				Messaging mode of delivery	3	2	1	0	3	2	1	0
BCIO:011025			Email mode of delivery		16	1	15	0	16	1	15	0
BCIO:011026			Video game mode of delivery		0	0	0	0	0	0	0	0
BCIO:011027			Website mode of delivery		12	5	5	2	12	5	5	2
BCIO:011028			Mobile application mode of delivery		2	2	0	0	2	2	0	0
BCIO:011029			E-book mode of delivery		0	0	0	0	0	0	0	0
BCIO:011030		Audio informational mode of delivery			40	8	31	1	40	8	31	1
BCIO:011031		Visual informational mode of delivery			24	10	14	0	24	10	14	0
BCIO:011032		Textual mode of delivery			48	15	31	2	48	15	31	2
BCIO:011033	Environmental change mode of delivery				33	16	17	0	33	16	17	0
BCIO:011034	Somatic mode of delivery				0	0	0	0	0	0	0	0
BCIO:011035		Ingestion mode of delivery			0	0	0	0	0	0	0	0
BCIO:011036			Transdermal mode of delivery		0	0	0	0	0	0	0	0
BCIO:011037			Alimentary mode of delivery		0	0	0	0	0	0	0	0
BCIO:011038				Pill mode of delivery	0	0	0	0	0	0	0	0
BCIO:011039				Ingestible liquid mode of delivery	0	0	0	0	0	0	0	0
BCIO:011040			Buccal mode of delivery		0	0	0	0	0	0	0	0
BCIO:011041			Inhalation mode of delivery		0	0	0	0	0	0	0	0
BCIO:011042			Injection mode of delivery		0	0	0	0	0	0	0	0
BCIO:011043				Subcutaneous injection mode of delivery	0	0	0	0	0	0	0	0
BCIO:011044				Intravenous injection mode of delivery	0	0	0	0	0	0	0	0
BCIO:011045				Intramuscular injection mode of delivery	0	0	0	0	0	0	0	0
BCIO:011046			Wearable ingestion mode of delivery		0	0	0	0	0	0	0	0
BCIO:011047		Chewable substance mode of delivery			0	0	0	0	0	0	0	0
BCIO:011048		Physical stimulus mode of delivery			0	0	0	0	0	0	0	0
BCIO:011049			Light exposure mode of delivery		0	0	0	0	0	0	0	0
BCIO:011050			Temperature mode of delivery		0	0	0	0	0	0	0	0
BCIO:011051			Electrical stimulation mode of delivery		0	0	0	0	0	0	0	0
BCIO:011052			Physical pressure mode of delivery		0	0	0	0	0	0	0	0
BCIO:011053			Wearable stimulus mode of delivery		0	0	0	0	0	0	0	0
BCIO:011054	Somatic alteration mode of delivery				0	0	0	0	0	0	0	0
BCIO:011055	Individual-based mode of delivery*				1	0	1	0	1	0	1	0
BCIO:011056	Pair-based mode of delivery*				0	0	0	0	0	0	0	0
BCIO:011057	Group-based mode of delivery*				17	10	7	0	17	10	7	0
BCIO:011058	Uni-directional mode of delivery**				1	0	1	0	1	0	1	0
BCIO:011059	Interactional mode of delivery**				1	1	0	0	1	1	0	0
BCIO:011060	Synchronous mode of delivery***				0	0	0	0	0	0	0	0
BCIO:011061	Asynchronous mode of delivery***				0	0	0	0	0	0	0	0
BCIO:011062	Push mode of delivery****				0	0	0	0	0	0	0	0
BCIO:011063	Pull mode of delivery****				30	14	16	0	30	14	16	0
BCIO:011064	Gamification mode of delivery				6	5	1	0	6	5	1	0
BCIO:011065	Arts feature mode of delivery				2	2	0	0	2	2	0	0
					642	221	400	21	459	159	289	11

### Sheet: Setting
Intervention Setting Ontology							Coded back-up				Coded as is
ID	Level 1 label	Level 2 label	Level 3 label	Level 4 label	Level 5 label	Level 6 label	Total	EBI	IS	Comparator	Total	EBI	IS	Comparator
BCIO:026000	Physical setting						107	29	39	39	0	0	0	0
GAZ_00000448		Geographic location					103	28	37	38	0	0	0	0
BCIO:026001			Country of intervention				3	1	1	1	3	1	1	1
BCIO:026002			Within-country location				100	27	36	37	100	27	36	37
BCIO:026003		Attribute of location					68	18	25	25	2	0	1	1
BCIO:026004			Area social and economic condition				56	16	20	20	18	4	7	7
BCIO:026005				Low-income area			38	12	13	13	38	12	13	13
BCIO:026006				High-income area			0	0	0	0	0	0	0	0
BCIO:026007			Population and resource density				35	9	13	13	21	5	8	8
ENVO:01000772				Rural area			16	4	6	6	16	4	6	6
BCIO: 026008				Suburban area			2	0	1	1	2	0	1	1
ENVO:01000856				Urban area			9	3	3	3	9	3	3	3
BFO:0000029		Site					106	29	39	38	0	0	0	0
OMRSE:00000062			Facility				106	29	39	38	0	0	0	0
OMRSE_00000191				Residential facility			1	1	0	0	0	0	0	0
BCIO:026009					Household residence		1	1	0	0	1	1	0	0
BCIO:026010					Multiple occupancy residence		0	0	0	0	0	0	0	0
BCIO:026011						Student residence	0	0	0	0	0	0	0	0
BCIO:026012						Residential care or assisted living	0	0	0	0	0	0	0	0
BCIO:026013					Homeless setting		0	0	0	0	0	0	0	0
BCIO:026014					Temporary residence		0	0	0	0	0	0	0	0
OMRSE:00000102				Healthcare facility			0	0	0	0	0	0	0	0
OMRSE:00000063					Hospital facility		0	0	0	0	0	0	0	0
OMRSE:00000114						Emergency department facility	0	0	0	0	0	0	0	0
BCIO:026015						Hospital outpatient clinic facility	0	0	0	0	0	0	0	0
BCIO:026016					Doctor-led primary care facility		0	0	0	0	0	0	0	0
BCIO:026017					Care home facility		0	0	0	0	0	0	0	0
OMRSE:00000104					Hospice facility		0	0	0	0	0	0	0	0
PDRO:0000074					Pharmacy facility		0	0	0	0	0	0	0	0
OMRSE:00000106					Rehabilitation facility		0	0	0	0	0	0	0	0
BCIO:026018						Drug or alcohol rehabilitation facility	0	0	0	0	0	0	0	0
NCIT:C53536					Psychiatric facility		0	0	0	0	0	0	0	0
BCIO:026019					Community healthcare facility		0	0	0	0	0	0	0	0
BCIO:026020						Community outpatient clinic facility	0	0	0	0	0	0	0	0
BCIO:026021					Dentist facility		0	0	0	0	0	0	0	0
BCIO:026022				Educational facility			106	29	39	38	0	0	0	0
BCIO:026023					Early years facility		0	0	0	0	0	0	0	0
OMRSE:00000064					School facility		106	29	39	38	1	1	0	0
BCIO:026024						Primary school	59	14	23	22	59	14	23	22
BCIO:026025						Middle school	22	6	8	8	22	6	8	8
BCIO:026026						Secondary school	35	11	12	12	35	11	12	12
BCIO:026027					Vocational facility		0	0	0	0	0	0	0	0
BCIO:026028					University facility		1	0	1	0	1	0	1	0
BCIO:026029				Community facility			2	2	0	0	0	0	0	0
BCIO:026030					Sport and exercise facility		1	1	0	0	1	1	0	0
BCIO:026031					Social centre or Community Hall facility		1	1	0	0	1	1	0	0
BCIO:026032					Library facility		0	0	0	0	0	0	0	0	0	0	0	0
BCIO:026033					Religious facility		0	0	0	0	0	0	0	0	0	0	0	0
BCIO:026034					Hospitality and catering facility		0	0	0	0	0	0	0	0	0	0	0	0
BCIO:026035					Arts and entertainment facility		0	0	0	0	0	0	0	0	0	0	0	0
BCIO:026036				Retail facility			0	0	0	0	0	0	0	0	0	0	0	0
ENVO:00000469				Research facility			0	0	0	0	0	0	0	0	0	0	0	0
BCIO:026037				Office facility			0	0	0	0	0	0	0	0	0	0	0	0
BCIO:026038				Criminal justice facility			0	0	0	0	0	0	0	0	0	0	0	0
BCIO:026039				Factory facility			0	0	0	0	0	0	0	0	0	0	0	0
BCIO:026040				Military facility			0	0	0	0	0	0	0	0	0	0	0	0
NCIT_C141286			Transportation				0	0	0	0	0	0	0	0	0	0	0	0
NCIT:C141287				Public transportation			0	0	0	0	0	0	0	0	0	0	0	0
BCIO:026041				Private transportation			0	0	0	0	0	0	0	0	0	0	0	0
BCIO:026042				Mobile intervention venue			0	0	0	0	0	0	0	0	0	0	0	0
BCIO:026043				Ambulance			0	0	0	0	0	0	0	0	0	0	0	0
BCIO:026044			Outdoor environment				0	0	0	0	0	0	0	0	0	0	0	0
ENVO:00000562				Park			0	0	0	0	0	0	0	0	0	0	0	0
ENVO:00000111				Forest			0	0	0	0	0	0	0	0	0	0	0	0
ENVO:00000091				Beach			0	0	0	0	0	0	0	0	0	0	0	0
BCIO:026045				Water			0	0	0	0	0	0	0	0	0	0	0	0
ENVO:00000106				Grassland			0	0	0	0	0	0	0	0	0	0	0	0
ENVO:00000064				Road			0	0	0	0	0	0	0	0	0	0	0	0
BCIO:026046				Path or pavement			0	0	0	0	0	0	0	0	0	0	0	0
BCIO:026047					Path or pavement for pedestrians		0	0	0	0	0	0	0	0	0	0	0	0
BCIO:026048					Path or pavement for cyclists		0	0	0	0	0	0	0	0	0	0	0	0
BCIO:029000	Social setting						0	0	0	0	0	0	0	0	0	0	0	0
							1084	300	394		330	91	120	119

### Sheet: Source
Intervention Source Ontology								Coded back-up				Coded as is
ID	Level 1 label	Level 2 label	Level 3 label	Level 4 label	Level 5 label	Level 6 label	Level 7 label	Total	EBI	IS	Comparator	Total	EBI	IS	Comparator
BCIO:010003	personal role of source							59	28	30	1	1	1	0	0
BCIO:010004		occupational role of source						58	27	30	1	0	0	0	0
BCIO:010005			manager					2	1	1	0	2	1	1	0
BCIO:010006			professional					44	23	21	0	0	0	0	0
BCIO:010007				science and engineering professional				1	1	0	0	1	1	0	0
BCIO:010008				health professional				20	6	14	0	11	3	8	0
BCIO:010009					medical doctor			0	0	0	0	0	0	0	0
BCIO:010010						generalist medical practitioner		0	0	0	0	0	0	0	0
BCIO:010011						specialist medical practitioner		0	0	0	0	0	0	0	0
BCIO:010012					nursing and midwifery professional			0	0	0	0	0	0	0	0
BCIO:010013					nursing professional			2	1	1	0	2	1	1	0
BCIO:010014					midwifery professional			0	0	0	0	0	0	0	0
BCIO:010015					traditional and complementary medicine professional			0	0	0	0	0	0	0	0
BCIO:010016					paramedical practitioner			0	0	0	0	0	0	0	0
BCIO:010017					veterinarian			0	0	0	0	0	0	0	0
BCIO:010018					dentist			0	0	0	0	0	0	0	0
BCIO:010019					pharmacist			0	0	0	0	0	0	0	0
BCIO:010020					environmental and occupational health and hygiene professional			0	0	0	0	0	0	0	0
BCIO:010021					physiotherapist			0	0	0	0	0	0	0	0
BCIO:010022					dietician and nutritionist			10	3	7	0	10	3	7	0
BCIO:010023					audiologist and speech therapist			0	0	0	0	0	0	0	0
BCIO:010024					optometrist and ophthalmic optician			0	0	0	0	0	0	0	0
BCIO:010025				teaching professional				32	20	12	0	4	3	1	0
BCIO:010026					university and higher education teacher			0	0	0	0	0	0	0	0
BCIO:010027					vocational education teacher			0	0	0	0	0	0	0	0
BCIO:010028					secondary education teacher			12	8	4	0	12	8	4	0
BCIO:010029					primary school teacher			17	9	8	0	17	9	8	0
BCIO:010030					early childhood educator			0	0	0	0	0	0	0	0
BCIO:010031					special needs teacher			0	0	0	0	0	0	0	0
BCIO:010032					music teacher			0	0	0	0	0	0	0	0
BCIO:010033					arts teacher			0	0	0	0	0	0	0	0
BCIO:010034				legal, social and cultural professional				0	0	0	0	0	0	0	0
BCIO:010035					legal professional			0	0	0	0	0	0	0	0
BCIO:010036					librarian, archivist and curator			0	0	0	0	0	0	0	0
BCIO:010037					social professional			0	0	0	0	0	0	0	0
BCIO:010038						psychologist		0	0	0	0	0	0	0	0
BCIO:010039						social work and counselling professional		0	0	0	0	0	0	0	0
BCIO:010040					religious professional			0	0	0	0	0	0	0	0
BCIO:010041					author and journalist			0	0	0	0	0	0	0	0
BCIO:010042					linguist			0	0	0	0	0	0	0	0
BCIO:010043					creative and performing artist			0	0	0	0	0	0	0	0
BCIO:010044				technician and associate professional				3	1	2	0	0	0	0	0
BCIO:010045					health associate professional			0	0	0	0	0	0	0	0
BCIO:010046						medical and pharmaceutical technician		0	0	0	0	0	0	0	0
BCIO:010047						nursing and midwifery associate professional		0	0	0	0	0	0	0	0
BCIO:010048							nursing associate professional	0	0	0	0	0	0	0	0
BCIO:010049							midwifery associate professional	0	0	0	0	0	0	0	0
BCIO:010050						traditional and complementary medicine associate professional		0	0	0	0	0	0	0	0
BCIO:010051						dental assistant and therapist		0	0	0	0	0	0	0	0
BCIO:010052						community health worker		0	0	0	0	0	0	0	0
BCIO:010053						physiotherapy technician and assistant		0	0	0	0	0	0	0	0
BCIO:010054						medical assistant		0	0	0	0	0	0	0	0
BCIO:010055						environmental and occupational health inspector and associate		0	0	0	0	0	0	0	0
BCIO:010056						ambulance worker		0	0	0	0	0	0	0	0
BCIO:010057					business and administration associate professional			0	0	0	0	0	0	0	0
BCIO:010058					legal and related associate professional			0	0	0	0	0	0	0	0
BCIO:010059					social work associate professional			0	0	0	0	0	0	0	0
BCIO:010060					religious associate professional			0	0	0	0	0	0	0	0
BCIO:010061					sport and fitness worker			3	1	2	0	0	0	0	0
BCIO:010062						athlete and sports player		0	0	0	0	0	0	0	0
BCIO:010063						sports coach, instructor and official		0	0	0	0	0	0	0	0
BCIO:010064						fitness and recreation instructor and programme leader		3	1	2	0	3	1	2	0
BCIO:010065					artistic, cultural and culinary associate professional			0	0	0	0	0	0	0	0
BCIO:010066					information and communications technician			1	0	1	0	1	0	1	0
BCIO:010067			clerical support worker					4	2	2	0	4	2	2	0
BCIO:010068			services and sales worker					13	9	3	1	7	5	1	1
BCIO:010069				personal services worker				4	3	1	0	4	3	1	0
BCIO:010070				sales worker				0	0	0	0	0	0	0	0
BCIO:010071				personal care worker				2	1	1	0	0	0	0	0
BCIO:010072					child care worker			0	0	0	0	0	0	0	0
BCIO:010073					teachers’ aide			2	1	1	0	2	1	1	0
BCIO:010074					health care assistant			0	0	0	0	0	0	0	0
BCIO:010075					home-based personal care worker			0	0	0	0	0	0	0	0
BCIO:010076				protective services worker				0	0	0	0	0	0	0	0
BCIO:010077			skilled agricultural, forestry and fishery worker					1	1	0	0	1	1	0	0
BCIO:010078			craft and related trades worker					0	0	0	0	0	0	0	0
BCIO:010079			plant and machine operator					0	0	0	0	0	0	0	0
BCIO:010080			assembler					0	0	0	0	0	0	0	0
BCIO:010081			elementary occupation					0	0	0	0	0	0	0	0
BCIO:010082			armed forces occupation					0	0	0	0	0	0	0	0
BCIO:010083			researcher					24	5	19	0	24	5	19	0
BCIO:010084		student or trainee role						8	7	1	0	0	0	0	0
BCIO:010085			informal education student or trainee					0	0	0	0	0	0	0	0
BCIO:010086			school student or trainee					8	7	1	0	8	7	1	0
BCIO:010087			vocational training student or trainee					0	0	0	0	0	0	0	0
BCIO:010088			higher education student or trainee					0	0	0	0	0	0	0	0
BCIO:010089				undergraduate student or trainee				0	0	0	0	0	0	0	0
BCIO:010090				graduate student or trainee				0	0	0	0	0	0	0	0
BCIO:010091				masters student or trainee				0	0	0	0	0	0	0	0
BCIO:010092				doctoral student or trainee				0	0	0	0	0	0	0	0
BCIO:010093			discipline of current programme of study or training					0	0	0	0	0	0	0	0
BCIO:010094		relatedness between person source and the target population						14	9	5	0	0	0	0	0
BCIO:010095			family member					5	2	3	0	0	0	0	0
BCIO:010096				parent or guardian				5	2	3	0	5	2	3	0
BCIO:010097				spouse or partner				0	0	0	0	0	0	0	0
BCIO:010098				sibling relationship				0	0	0	0	0	0	0	0
BCIO:010099				child relationship				0	0	0	0	0	0	0	0
BCIO:010100			carer					0	0	0	0	0	0	0	0
BCIO:010101			friend					0	0	0	0	0	0	0	0
BCIO:010102			colleague					0	0	0	0	0	0	0	0
BCIO:010103			employer					0	0	0	0	0	0	0	0
BCIO:010104			peer					8	6	2	0	8	6	2	0
BCIO:010105			embedded in participants’ community					2	1	1	0	2	1	1	0
BCIO:010106	number of people delivering intervention to each participant							0	0	0	0	0	0	0	0
BCIO:010107	total number of people able to deliver intervention							1	1	0	0	1	1	0	0
BCIO:010002	person source							3	1	2	0	0	0	0	0
BCIO:010108		socio demographic attribute of person source						3	1	2	0	0	0	0	0
BCIO:010109			age of person source					0	0	0	0	0	0	0	0
BCIO:010110			gender of person source					2	1	1	0	0	0	0	0
BCIO:010111				female gender				2	1	1	0	2	1	1	0
BCIO:010112				male gender				0	0	0	0	0	0	0	0
BCIO:010113				other gender				0	0	0	0	0	0	0	0
BCIO:010114			ethnic group membership of person source					1	0	1	0	1	0	1	0
BCIO:010115			religious group membership of person source					0	0	0	0	0	0	0	0
BCIO:010116			language proficiency of person source					0	0	0	0	0	0	0	0
BCIO:010117			health status of person source					0	0	0	0	0	0	0	0
BCIO:010118			target behaviour of person source					0	0	0	0	0	0	0	0
BCIO:010119			psychological influence on intervention delivery of person source					0	0	0	0	0	0	0	0
BCIO:010120	expertise of person source							25	9	16	0	1	0	1	0
BCIO:010121		knowledge or skill						25	9	16	0	0	0	0	0
BCIO:010122			pre-existing knowledge or skill					13	2	11	0	10	2	8	0
BCIO:010127				affiliation to a formal group or organisation				3	0	3	0	3	0	3	0
BCIO:010125			acquired knowledge or skill					18	8	10	0	18	8	10	0
BCIO:010123		expertise discipline						3	1	2	0	1	0	1	0
BCIO:010124			discipline of pre- existing knowledge or skill					2	1	1	0	2	1	1	0
BCIO:010126		amount of experience						0	0	0	0	0	0	0	0
BCIO:010128	supervision of person source							3	0	3	0	3	0	3	0
BCIO:010129	volunteering of person source							0	0	0	0	0	0	0	0
BCIO:010130	payment of person source							1	1	0	0	0	0	0	0
BCIO:010131		monetary payment						1	1	0	0	1	1	0	0
BCIO:010132		non-monetary payment						0	0	0	0	0	0	0	0
BCIO:010000	BCI source							29	7	22	0	0	0	0	0
BCIO:010001		person source role						0	0	0	0	0	0	0	0
BCIO:010133		source role related to intervention						23	4	19	0	23	4	19	0
BCIO:010134		source involved in development of intervention						11	4	7	0	3	1	2	0
BCIO:010135			source involved in co-production of intervention					8	3	5	0	8	3	5	0
BCIO:010138		organisational source role						1	0	1	0	1	0	1	0
OBI:0000245	organisation							1	1	0	0	1	1	0	0
BCIO:010139		organisation source						0	0	0	0	0	0	0	0
								546	242	301		208	87	120	1
												416	174	240	2
Overall
Sum:	546		Numerator	16
Count:	47		Denominator	83
Average/trial:	11.617			0.192771
Min:	0
Max:	19
